# Machine learning-based prediction of cognitive outcomes in de novo Parkinson’s disease

**DOI:** 10.1101/2022.02.02.22270300

**Authors:** Joshua Harvey, Rick A Reijnders, Rachel Cavill, Annelien Duits, Sebastian Köhler, Lars Eijssen, Bart PF Rutten, Gemma Shireby, Ali Torkamani, Byron Creese, Albert FG Leentjens, Katie Lunnon, Ehsan Pishva

**Author notes:** Correspondence to: Ehsan Pishva, Department of Psychiatry and Neuropsychology, School for Mental Health and Neuroscience, Maastricht University, P.O. Box 616, 6200 MD Maastricht, The Netherlands. These authors contributed equally to this work (Joshua Harvey, Rick A Reijnders).

## Abstract

Cognitive impairment is a debilitating symptom in Parkinson’s disease (PD). We aimed to establish an accurate multivariate machine learning (ML) model to predict cognitive outcome in newly diagnosed PD cases from the Parkinson’s Progression Markers Initiative (PPMI). Annual cognitive assessments over an eight-year time span were used to define two cognitive outcomes of i) cognitive impairment, and ii) dementia conversion. Selected baseline variables were organized into three subsets of clinical, biofluid and genetic/epigenetic measures and tested using four different ML algorithms. Irrespective of the ML algorithm used, the models consisting of the clinical variables performed best and showed better prediction of cognitive impairment outcome over dementia conversion. We observed a marginal improvement in the prediction performance when clinical, biofluid, and epigenetic/genetic variables were all included in one model. Several cerebrospinal fluid measures and an epigenetic marker showed high predictive weighting in multiple models when included alongside clinical variables.
