## Supplementary Table S1 for "Machine learning-based prediction of cognitive outcomes in de novo Parkinson’s disease"

### Sheet: Supplementary Table 1
Table S1 Summary table showing details of all variables used in ML prediction. Missingness shown as an absolute and a percentage of the total de-novo PD population (n = 423). For each outcome, summary values of mean for continuous measurements or proportions of references shown in the range for categorical features. Significance values reported as the results of a Mann-Whitney U test for continuo…
						Cognitive Impairment Outcome			Dementia Conversion Outcome
		Variable Name	Abbreviated Name	Missingness	Range	Cognitively Intact Mean (SD)	Impaired Mean (SD)	p-value	Non Dementia Mean (SD)	Dementia Mean (SD)	p-value
Clinical	Non-cognitive	Age at Baseline	age	0 ( 0 %)	30.6 to 84.9	60(9.14)	66.4(8.68)	7.11e-07	61.6(9.58)	66.4(8.03)	0.00302
		Gender	gen	0 ( 0 %)	1/2	82/45	66/18	0.0431	114/53	34/10	0.329
		Years of Education	EDUCYRS	0 ( 0 %)	5 to 26	15.9(2.76)	15.6(3.17)	0.86	16(2.69)	15(3.64)	0.209
		Ethnicity	HISPLAT	0 ( 0 %)	1/2	2/125	03/81	0.638	4/163	1/43	1
		Duration of Disease since Diagnosis (Months)	duration	0 ( 0 %)	0.4 to 35.8	6.21(6.43)	7.47(7.14)	0.596	6.9(6.66)	6.01(7.05)	0.0622
		Age at Symptom Onset	ageonset	0 ( 0 %)	25.4 to 83	58.1(9.4)	64.3(8.89)	1.62e-06	59.5(9.78)	64.5(8.19)	0.00174
		Age at PD Diagnosis	agediag	0 ( 0 %)	31.8 to 84.8	59.5(9.13)	65.8(8.75)	1.16e-06	61(9.55)	65.9(8.13)	0.00258
		Hoehn & Yahr Stage	NHY	0 ( 0 %)	0/1/2/3/NA	0/67/59/1/0	0/33/51/0/0	0.102	0/82/84/1/0	0/18/26/0/0	0.529
		Total Rigidity Score	rigidity	0 ( 0 %)	0 to 13	3.51(2.55)	4.06(2.78)	0.171	3.61(2.58)	4.18(2.91)	0.292
		TD/PIGD classification (OFF)	td_pigd	1 ( 0.236 %)	1/2/NA	91/36/0	61/23/0	1	119/48/0	33/11/0	0.762
		Tremor Score (OFF)	tremor	0 ( 0 %)	0 to 18	4.18(2.87)	4.89(3.25)	0.15	4.34(2.98)	4.95(3.23)	0.256
		MDS-UPDRS Part III Score (OFF)	updrs3_score	0 ( 0 %)	0 to 51	18.8(7.8)	22.7(8.9)	0.00195	19.7(8.23)	22.7(8.92)	0.054
		Modified Schwab & England ADL Score	MSEADLG	0 ( 0 %)	70/75/80/85/90/95/100/NA	0/0/6/1/50/17/53/0	0/0/8/2/44/13/17/0	0.0191	0/0/9/2/72/23/61/0	0/0/5/1/22/7/9/0	0.253
		MDS-UPDRS Part I Hallucinations and Psychosis	NP1HALL	0 ( 0 %)	0/1/NA	126/1/0	78/6/0	0.0331	166/1/0	38/6/0	0.000132
		MDS-UPDRS Part I Depressed Mood	NP1DPRS	0 ( 0 %)	0/1/2/4/NA	102/24/1/0/0	56/21/7/0/0	0.0077	129/34/4/0/0	29/11/4/0/0	0.0794
		MDS-UPDRS Part I Anxious Mood	NP1ANXS	0 ( 0 %)	0/1/2/3/4/NA	92/30/4/1/0/0	49/30/4/1/0/0	0.209	118/42/5/2/0/0	23/18/3/0/0/0	0.0831
		MDS-UPDRS Part I Apathy	NP1APAT	0 ( 0 %)	0/1/2/4/NA	111/16/0/0/0	67/14/3/0/0	0.0648	142/23/2/0/0	36/7/1/0/0	0.804
		MDS-UPDRS Part I Features of DDS	NP1DDS	0 ( 0 %)	0/1/2/NA	127/0/0/0	82/2/0/0	0.307	166/1/0/0	43/1/0/0	0.885
		MDS-UPDRS Part I Fatigue	NP1FATG	1 ( 0.236 %)	0/1/2/3/4/NA	63/56/8/0/0/0	40/32/8/4/0/0	0.0653	79/76/10/2/0/0	24/12/6/2/0/0	0.0482
		MDS-UPDRS Part II Score	updrs2_score	1 ( 0.236 %)	0 to 22	5.28(3.9)	6.9(4.3)	0.00226	5.66(4.05)	6.95(4.31)	0.0358
		MDS-UPDRS Total Score (OFF)	updrs_totscore	1 ( 0.236 %)	0 to 72	28.5(11.6)	36.3(12.8)	8.92e-06	30.3(12.2)	36.7(13.4)	0.00418
		UPSIT Score	upsit	0 ( 0 %)	1 to 40	23.2(7.53)	17.6(8.51)	1.39e-06	22.2(8.02)	16.2(8.08)	1.99e-05
		Epworth Sleepiness Scale Score	ess	0 ( 0 %)	0 to 20	5.54(3.18)	6.3(3.9)	0.243	5.59(3.21)	6.8(4.32)	0.186
		Categorical Epworth Sleepiness Scale Score	ess_cat	0 ( 0 %)	0/1/NA	110/17/0	68/16/0	0.36	144/23/0	34/10/0	0.222
		Geriatric Depression Scale Score	gds	0 ( 0 %)	0 to 15	1.91(2.23)	2.9(2.45)	0.00034	2.22(2.42)	2.61(2.18)	0.145
		Categorical Geriatric Depression Scale	gds_cat	0 ( 0 %)	0/1	114/13	65/19	0.0239	145/22	34/10	0.182
		QUIP disorder - Gambling	quip_gamble	1 ( 0.236 %)	0/1/NA	127/0/0	82/2/0	0.307	165/2/0	44/0/0	1
		QUIP disorder - Sex	quip_sex	1 ( 0.236 %)	0/1/NA	124/3/0	80/4/0	0.575	162/5/0	42/2/0	0.97
		QUIP disorder - Buying	quip_buy	1 ( 0.236 %)	0/1/NA	124/3/0	81/3/0	0.925	162/5/0	43/1/0	1
		QUIP disorder - Eating	quip_eat	1 ( 0.236 %)	0/1/NA	120/7/0	74/10/0	0.158	156/11/0	38/6/0	0.224
		QUIP disorder - Hobbies	quip_hobby	1 ( 0.236 %)	0/1/NA	117/10/0	81/3/0	0.327	156/11/0	42/2/0	0.882
		QUIP disorder - Punding	quip_pund	1 ( 0.236 %)	0/1/NA	123/4/0	82/2/0	1	161/6/0	44/0/0	0.444
		QUIP disorder - Walking or Driving	quip_walk	1 ( 0.236 %)	0/1/NA	126/1/0	83/1/0	1	166/1/0	43/1/0	0.885
		Any QUIP disorder	quip_any	1 ( 0.236 %)	0/1/NA	105/22/0	67/17/0	0.724	138/29/0	34/10/0	0.551
		REM Sleep Behavior Disorder Questionnaire Score	rem	3 ( 0.709 %)	0 to 12	3.49(2.23)	5.17(2.93)	2.4e-05	3.89(2.48)	5.16(3.09)	0.0138
		Categorical REM Sleep Behavior Disorder	rem_cat	3 ( 0.709 %)	0/1/NA	93/34/0	35/49/0	8.58e-06	108/59/0	20/24/0	0.0317
		Categorical REM Sleep Behavior Disorder based on Question 6 only	rem_q6	1 ( 0.236 %)	0/1/NA	83/44/0	27/57/0	4.51e-06	96/71/0	14/30/0	0.0042
		SCOPA-AUT Gastrointestinal (GI) Score	scopa_gi	2 ( 0.473 %)	0 to 11	1.58(1.83)	2.96(2.29)	4.91e-07	1.79(1.88)	3.44(2.54)	1.23e-05
		SCOPA-AUT Urinary Score	scopa_ur	1 ( 0.236 %)	0 to 18	3.83(2.53)	5.06(3.04)	0.0037	4.09(2.64)	5.2(3.25)	0.0698
		SCOPA-AUT Cardiovascular Score	scopa_cv	0 ( 0 %)	0/1/2/3/6/NA	87/35/4/1/0/0	54/23/6/0/1/0	0.405	114/46/6/1/0/0	27/12/4/0/1/0	0.163
		SCOPA-AUT Thermoregulatory Score	scopa_therm	0 ( 0 %)	0/1/2/3/4/5/6/7/NA	56/38/16/14/3/0/0/0/0	34/21/18/6/1/2/1/1/0	0.174	70/53/23/15/4/2/0/0/0	20/6/11/5/0/0/1/1/0	0.0226
		SCOPA-AUT Pupillomotor Score	scopa_pm	0 ( 0 %)	0/1/2/3/NA	90/30/4/3/0	44/35/2/3/0	0.0379	114/45/4/4/0	20/20/2/2/0	0.049
		SCOPA-AUT Sexual Dysfunction Score	scopa_sex	5 ( 1.18 %)	0/1/2/3/4/5/6/NA	63/21/19/11/6/3/4/0	41/9/12/10/2/3/7/0	0.499	83/26/24/18/6/6/4/0	21/4/7/3/2/0/7/0	0.0166
		SCOPA-AUT Total Score	scopa	8 ( 1.89 %)	0 to 39	8.35(5.26)	11.9(6.68)	4.14e-05	8.89(5.35)	13(7.59)	0.000472
		STAI State Sub-score	stai_state	1 ( 0.236 %)	20 to 76	30.6(9.34)	36(9.75)	2.48e-05	31.9(9.59)	35.6(10.4)	0.0283
		STAI Trait Sub-score	stai_trait	1 ( 0.236 %)	20 to 63	31(8.02)	34.2(9.69)	0.0183	31.7(8.3)	34.4(10.5)	0.197
		Race (White)	White	0 ( 0 %)	0/1	5/122	14/70	0.00354	12/155	7/37	0.133
		Race (Black)	Black	0 ( 0 %)	0/1	126/1	81/3	0.349	165/2	42/2	0.408
		Race (Asian)	Asian	0 ( 0 %)	0/1	126/1	80/4	0.163	163/4	43/1	1
		Race (Other)	Other	0 ( 0 %)	0/1	124/3	77/7	0.0955	161/6	40/4	0.259
		First Degree Family w/PD	FHx1	1 ( 0.236 %)	0/1/NA	114/13/0	76/8/0	1	150/17/0	40/4/0	1
		Non-1st Degree Family w/PD	FHx2	1 ( 0.236 %)	0/1/NA	113/14/0	76/8/0	0.905	149/18/0	40/4/0	0.961
		No Family w/PD	FH0	1 ( 0.236 %)	0/1/NA	27/100/0	16/68/0	0.829	35/132/0	8/36/0	0.844
		STAI Total Score	stai	1 ( 0.236 %)	40 to 137	61.6(15.5)	70.2(18.1)	0.000449	63.7(16.1)	70(19.7)	0.0641
	Cognitive	MDS-UPDRS Part I Cognitive Impairment	NP1COG	0 ( 0 %)	0/1/2/NA	104/20/3/0	43/33/8/0	1.03e-05	128/34/5/0	19/19/6/0	3.74e-05
		Benton Judgement of Line Orientation Score	bjlot	1 ( 0.236 %)	4 to 15	13.4(1.64)	12(2.47)	4.46e-05	13.1(1.96)	11.8(2.41)	0.000481
		HVLT Immediate/Total Recall	hvlt_immediaterecall	1 ( 0.236 %)	9 to 36	26.7(4.4)	20.9(5.03)	5.13e-14	25.3(5.29)	20.8(4.67)	8.88e-07
		HVLT Delayed Recall	HVLTRDLY	1 ( 0.236 %)	0 to 12	9.48(1.9)	6.74(2.83)	2.37e-12	8.79(2.53)	6.86(2.69)	2.54e-05
		HVLT Delayed Recognition	HVLTREC	2 ( 0.473 %)	0 to 12	11.5(0.789)	10.6(1.51)	1.69e-07	11.2(1.17)	10.8(1.36)	0.0191
		HVLT False Alarms	HVLTFPRL	2 ( 0.473 %)	0 to 6	0.976(1.02)	1.52(1.38)	0.00392	1.05(1.12)	1.73(1.39)	0.00177
		HVLT Discrimination Recognition	hvlt_discrimination	2 ( 0.473 %)	-4 to 12	10.4(1.59)	8.69(2.84)	9.61e-08	10(2.1)	8.59(2.81)	0.000204
		HVLT Retention	hvlt_retention	1 ( 0.236 %)	0 to 1.5	0.913(0.132)	0.786(0.278)	0.000123	0.881(0.192)	0.789(0.267)	0.00422
		Letter Number Sequencing Score	lns	1 ( 0.236 %)	2 to 20	11.2(2.56)	9.04(2.59)	4.25e-08	10.8(2.68)	8.8(2.66)	7.7e-05
		SFT - Animal subscore	VLTANIM	1 ( 0.236 %)	8 to 41	22.1(5.15)	18.3(4.58)	1.83e-07	21.3(5.16)	18(4.92)	0.000138
		SFT - Vegetable subscore	VLTVEG	1 ( 0.236 %)	3 to 40	15.3(3.89)	11.6(3.67)	4.2e-10	14.5(4.12)	11.3(3.6)	9.57e-06
		SFT - Fruit subscore	VLTFRUIT	1 ( 0.236 %)	3 to 29	14.5(3.91)	11.4(3.43)	6.22e-08	13.8(4)	11(3.17)	2.63e-05
		Semantic Fluency Total Score	sft	1 ( 0.236 %)	20 to 103	51.9(10.6)	41.3(9.12)	5.52e-11	49.6(11.1)	40.3(8.96)	2.32e-06
		Symbol Digit Modalities Score	SDMTOTAL	1 ( 0.236 %)	7 to 83	44.6(7.43)	34.2(9.64)	2.2e-13	42.7(8.49)	31.8(9.63)	2.98e-10
		MOCA Score (adjusted for education)	moca	3 ( 0.709 %)	17 to 30	27.9(1.74)	26(2.82)	1.94e-07	27.3(2.23)	26.4(2.93)	0.0634
Biofluids	CSF	CSF A-beta 1-42 (2016 assay)	abeta	93 ( 22 %)	239 to 3300	943(373)	751(385)	0.000197	899(371)	752(439)	0.00595
		CSF Alpha-synuclein (2016 assay)	asyn	88 ( 20.8 %)	472 to 5260	1520(732)	1470(600)	0.988	1500(693)	1510(657)	0.789
		CSF t-tau (2016 assay)	tau	97 ( 22.9 %)	82 to 581	163(48.8)	178(61.6)	0.146	161(46.9)	201(69.9)	0.00217
		CSF p-tau (2016 assay)	ptau	116 ( 27.4 %)	8.02 to 73.6	14.2(4.51)	15.7(5.65)	0.0672	14(4.26)	17.8(6.54)	0.00168
		Ratio CSF t-tau to A-beta 1-42	tau_ab	102 ( 24.1 %)	0.0963 to 1.41	0.183(0.0785)	0.269(0.136)	5.84e-07	0.193(0.0838)	0.312(0.157)	1.22e-06
		Ratio CSF p-tau to A-beta 1-42	ptau_ab	121 ( 28.6 %)	0.0063 to 0.179	0.0155(0.00758)	0.0236(0.0134)	2.63e-07	0.0163(0.00777)	0.0279(0.0159)	5.41e-07
		Ratio CSF p-tau to t-tau	ptau_tau	116 ( 27.4 %)	0.0654 to 0.132	0.0845(0.0067)	0.0856(0.00727)	0.416	0.0846(0.00667)	0.0864(0.0078)	0.307
		Ratio CSF A-beta 1-42 to Alpha-synuclein	ab_asyn	14 ( 3.31 %)	0.102 to 3.04	0.678(0.224)	0.565(0.212)	0.000109	0.66(0.223)	0.529(0.208)	0.000127
		Ratio CSF t-tau to Alpha-synuclein	tau_asyn	97 ( 22.9 %)	0.0388 to 0.293	0.113(0.0274)	0.125(0.0304)	0.0117	0.113(0.0271)	0.136(0.0299)	0.000144
		Ratio CSF p-tau to Alpha-synuclein	ptau_asyn	116 ( 27.4 %)	0.00351 to 0.0209	0.00946(0.00208)	0.0107(0.00287)	0.00508	0.00945(0.0021)	0.0118(0.00293)	1.31e-05
		Categorical CSF hemoglobin	hemohi	8 ( 1.89 %)	0/1/NA	104/20/3	62/21/1	0.148	134/30/3	32/11/1	0.394
	Serum	Serum Uric Acid	urate	6 ( 1.42 %)	127 to 601	318(79.6)	334(71.7)	0.107	321(77.9)	337(72)	0.197
Genetic/ Epigenetic	Genetic	APOE Genotype - number of e4 alleles	APOE_e4	39 ( 9.22 %)	0/1/2/NA	99/16/2/10	53/21/1/9	0.049	125/27/2/13	27/10/1/6	0.375
		Number of APOE2 alleles	APOE_e2	39 ( 9.22 %)	0/1/2/NA	104/12/1/10	66/9/0/9	0.68	134/19/1/13	36/2/0/6	0.397
		MAPT H1H1 haplotype	MAPT_H1H1	40 ( 9.46 %)	0/1/NA	54/68/5	27/51/6	0.227	64/94/9	17/25/2	1
		MAPT H1H2 haplotype	MAPT_H1H2	40 ( 9.46 %)	0/1/NA	70/52/5	60/18/6	0.00748	100/58/9	30/12/2	0.423
		MAPT H2H2 haplotype	MAPT_H2H2	40 ( 9.46 %)	0/1/NA	120/2/5	69/9/6	0.00743	152/6/9	37/5/2	0.0954
		SNCA rs356181 CC genotype	SNCA_rs356181_CC	40 ( 9.46 %)	0/1/NA	84/38/5	59/19/6	0.381	111/47/9	32/10/2	0.572
		SNCA rs356181 CT genotype	SNCA_rs356181_CT	40 ( 9.46 %)	0/1/NA	62/60/5	38/40/6	0.885	82/76/9	18/24/2	0.385
		SNCA rs356181 TT genotype	SNCA_rs356181_TT	40 ( 9.46 %)	0/1/NA	98/24/5	59/19/6	0.542	123/35/9	34/8/2	0.823
		SNCA rs3910105 CC genotype	SNCA_rs3910105_CC	40 ( 9.46 %)	0/1/NA	110/12/5	63/15/6	0.0921	139/19/9	34/8/2	0.353
		SNCA rs3910105 CT genotype	SNCA_rs3910105_CT	40 ( 9.46 %)	0/1/NA	50/72/5	43/35/6	0.0702	70/88/9	23/19/2	0.301
		SNCA rs3910105 TT genotype	SNCA_rs3910105_TT	40 ( 9.46 %)	0/1/NA	84/38/5	50/28/6	0.587	107/51/9	27/15/2	0.813
		Parkinson's Disease PRS	PD_PRS	58 ( 13.7 %)	-0.0155 to 0.00354	-0.0042(0.00325)	-0.00488(0.00368)	0.286	-0.00425(0.00334)	-0.00528(0.00368)	0.106
		Alzheimer's Disease PRS	AD_PRS	58 ( 13.7 %)	-0.0011 to -0.000307	-0.000742(0.000152)	-0.000692(0.000154)	0.0176	-0.000734(0.000152)	-0.000678(0.000154)	0.0328
		Educational Attainment PRS	Edu_PRS	58 ( 13.7 %)	2.28e-05 to 9.99e-05	5.84e-05(1.21e-05)	5.55e-05(1.44e-05)	0.178	5.82e-05(1.22e-05)	5.38e-05(1.57e-05)	0.119
		Depression PRS	MDD_PRS	58 ( 13.7 %)	-0.000804 to 0.000456	-0.000196(0.000264)	-0.000174(0.000235)	0.748	-0.000192(0.00026)	-0.000172(0.00023)	0.88
		Schizophrenia PRS	SCZ_PRS	58 ( 13.7 %)	-0.00133 to 0.00016	-0.000537(0.000252)	-0.00051(0.000245)	0.752	-0.000534(0.000249)	-0.000498(0.000252)	0.429
		rs12411216 AA genotype	rs12411216_AA	58 ( 13.7 %)	0/1/NA	86/32/9	61/12/11	0.127	116/36/15	31/8/5	0.836
		rs12411216 AC genotype	rs12411216_AC	58 ( 13.7 %)	0/1/NA	58/60/9	35/38/11	0.989	75/77/15	18/21/5	0.86
		rs12411216 CC genotype	rs12411216_CC	58 ( 13.7 %)	0/1/NA	92/26/9	50/23/11	0.198	113/39/15	29/10/5	1
		GBA non-synonymous mutation	GBA_POS	10 ( 2.36 %)	0/1/NA	115/10/2	68/15/1	0.0489	149/16/2	34/9/1	0.0794
		Coronary Artery Disease PRS	CAD_PRS	58 ( 13.7 %)	0.0153 to 0.0168	0.0162(0.000211)	0.0162(0.00024)	0.326	0.0162(0.000205)	0.0161(0.000277)	0.458
	Epigenetic	cg00114944 Beta Value	cg00114944	104 ( 24.6 %)	0.018 to 0.149	0.046(0.00956)	0.0474(0.0119)	0.54	0.0465(0.00958)	0.0467(0.0141)	0.698
		cg02920897 Beta Value	cg02920897	104 ( 24.6 %)	0.0144 to 0.122	0.0465(0.00816)	0.0468(0.00878)	0.981	0.0465(0.00852)	0.0472(0.00799)	0.592
		cg03546163 Beta Value	cg03546163	104 ( 24.6 %)	0.297 to 0.653	0.473(0.0595)	0.467(0.0614)	0.718	0.468(0.0624)	0.481(0.0496)	0.309
		cg04431254 Beta Value	cg04431254	104 ( 24.6 %)	0.452 to 0.583	0.511(0.019)	0.508(0.0226)	0.278	0.51(0.0199)	0.509(0.0237)	0.962
		cg06690548 Beta Value	cg06690548	104 ( 24.6 %)	0.495 to 0.886	0.805(0.0567)	0.807(0.0531)	0.729	0.805(0.0555)	0.811(0.0537)	0.558
		cg07108579 Beta Value	cg07108579	104 ( 24.6 %)	0.673 to 0.921	0.837(0.0366)	0.85(0.033)	0.0173	0.842(0.0345)	0.844(0.0405)	0.495
		cg11653078 Beta Value	cg11653078	104 ( 24.6 %)	0.0292 to 0.0844	0.05(0.00864)	0.0496(0.00715)	0.884	0.0501(0.00808)	0.0485(0.00781)	0.347
		cg11881599 Beta Value	cg11881599	104 ( 24.6 %)	0.631 to 0.837	0.752(0.032)	0.758(0.0393)	0.149	0.754(0.0348)	0.759(0.0374)	0.229
		cg13432286 Beta Value	cg13432286	104 ( 24.6 %)	0.0386 to 0.137	0.0714(0.0114)	0.0683(0.0111)	0.0173	0.0705(0.0115)	0.0686(0.0107)	0.298
		cg13953978 Beta Value	cg13953978	104 ( 24.6 %)	0.672 to 0.848	0.767(0.0301)	0.775(0.0253)	0.0519	0.77(0.0297)	0.775(0.0225)	0.354
		cg14195992 Beta Value	cg14195992	104 ( 24.6 %)	0.554 to 0.807	0.68(0.0406)	0.678(0.0368)	0.465	0.679(0.0385)	0.682(0.0415)	0.94
		cg17321915 Beta Value	cg17321915	104 ( 24.6 %)	0.796 to 0.883	0.847(0.0166)	0.846(0.0162)	0.91	0.846(0.0164)	0.849(0.0162)	0.404
		cg17445913 Beta Value	cg17445913	104 ( 24.6 %)	0.0716 to 0.207	0.107(0.0166)	0.105(0.0199)	0.233	0.106(0.0183)	0.105(0.0168)	0.701
		cg17786255 Beta Value	cg17786255	104 ( 24.6 %)	0.509 to 0.802	0.664(0.0542)	0.669(0.0526)	0.672	0.667(0.055)	0.658(0.0465)	0.3
		cg17901584 Beta Value	cg17901584	104 ( 24.6 %)	0.29 to 0.621	0.446(0.0666)	0.433(0.0609)	0.306	0.443(0.0656)	0.433(0.0597)	0.621
		cg18120259 Beta Value	cg18120259	104 ( 24.6 %)	0.321 to 0.629	0.49(0.0441)	0.494(0.0466)	0.294	0.489(0.0451)	0.503(0.0437)	0.155
		cg20813518 Beta Value	cg20813518	104 ( 24.6 %)	0.185 to 0.584	0.372(0.0794)	0.351(0.0741)	0.141	0.367(0.0781)	0.347(0.0752)	0.148
		cg22594737 Beta Value	cg22594737	104 ( 24.6 %)	0.569 to 0.937	0.816(0.0575)	0.824(0.053)	0.266	0.818(0.055)	0.823(0.0586)	0.347
		cg24166814 Beta Value	cg24166814	104 ( 24.6 %)	0.602 to 0.816	0.731(0.0359)	0.739(0.0318)	0.189	0.733(0.0352)	0.742(0.0303)	0.3
		cg26033520 Beta Value	cg26033520	104 ( 24.6 %)	0.573 to 0.836	0.718(0.048)	0.719(0.0443)	0.928	0.716(0.049)	0.727(0.0326)	0.253
		cg26272088 Beta Value	cg26272088	104 ( 24.6 %)	0.692 to 0.851	0.77(0.0277)	0.774(0.0253)	0.274	0.772(0.0278)	0.774(0.0223)	0.631
		Raw GrimAge Prediction	DNAmGrimAge	104 ( 24.6 %)	31.5 to 84.1	62.1(7.37)	67.3(8.26)	0.000109	63.6(8.36)	67(6.6)	0.0528
		GrimAge Age Acceleration	AgeAccelGrim	104 ( 24.6 %)	-11.5 to 12.9	-0.632(3.13)	0.948(3.03)	0.00256	-0.195(3.24)	0.945(2.74)	0.058
		Raw SkinBloodClock Prediction	DNAmAgeSkinBloodClock	104 ( 24.6 %)	29.8 to 78.1	56.2(8.11)	60.3(7.98)	0.00156	57.3(8.41)	60.1(7.45)	0.146
		SkinBloodClock Age Acceleration	DNAmAgeSkinBloodClockAdjAge	104 ( 24.6 %)	-9.34 to 19.4	-0.336(2.96)	0.0475(3.4)	0.493	-0.289(3.04)	0.29(3.57)	0.498
		Raw Modified Hannum Clock Prediction	BioAge4HAStatic	104 ( 24.6 %)	11.4 to 88.6	47.3(8.46)	52.8(9.74)	0.000212	48.9(9.34)	52.7(9.15)	0.0474
		Intrinsic Epigenetic Age Acceleration	IEAA	104 ( 24.6 %)	-10.6 to 21.7	0.184(3.8)	0.624(3.77)	0.672	0.22(3.84)	0.974(3.5)	0.549
		Extrinsic Epigenetic Age Acceleration	EEAA	104 ( 24.6 %)	-14.6 to 38.9	-0.203(4.76)	1.57(4.92)	0.0556	0.233(4.61)	1.79(5.82)	0.15
		Epigenetic Smoking Score	SmokingScore	104 ( 24.6 %)	-8.57 to 11.7	-3.68(2.23)	-3.52(2.54)	0.96	-3.69(2.31)	-3.29(2.58)	0.495
